# Continuum of Core 1 Biomarkers in Preclinical Alzheimer’s Disease

**DOI:** 10.1101/2025.09.17.25336007

**Authors:** Leonardino A. Digma, Christina B. Young, Joseph R. Winer, Karly A. Cody, Kyan Younes, Jintao Sheng, Philip S. Insel, Robert A. Rissman, Reisa Sperling, Elizabeth C. Mormino

## Abstract

**Background and Objectives:** Biological Staging for Alzheimer’s disease (AD) in clinically unimpaired (CU) individuals is critical for early detection efforts. In this study, we evaluated whether Core 1 biomarkers (plasma ptau-217 and amyloid-PET) within Biological Stage A, the earliest biological stage of AD, predicts progression of downstream biomarkers and cognition.

**Methods:** We used baseline plasma ptau-217 and amyloid-PET, and longitudinal tau-PET, atrophy, and cognition data from the recently completed Anti-Amyloid Treatment in Asymptomatic Alzheimer’s (A4) Study. PET data were used to identify participants within AD Biological Stage A (amyloid-PET positive and medial temporal tau-PET negative). Within these Stage A participants, linear mixed effects models were used to examine associations between continuous baseline levels of plasma p-tau217 and amyloid-PET burden with longitudinal regional tau-PET, atrophy, and cognition. We additionally evaluated whether continuous p-tau217 and amyloid-PET burden within this group was associated with higher risk of progression to Biological Stage B+ (tau-PET positive in the medial temporal lobe). In our statistical models, we included covariates for age, sex, and APOE4 carriage.

**Results:** Of 335 A4 participants with complete biomarker data, 222 were identified as being in Biological Stage A. Among Biological Stage A CU, continuous baseline plasma p-tau217 and amyloid-PET burden were independently associated with faster tau-PET accumulation and atrophy in AD-relevant regions (mean follow-up time for both tau-PET and MRI: 4.2 years), as well as faster cognitive decline (mean follow-up time for PACC: 5.7 years) (all p<0.05). Plasma p-tau217 and amyloid-PET burden were independently associated with higher risk of progression to Biological Stage B+.

**Discussion:** In CU individuals, early changing AD biomarkers during the initial stage of AD (Biological Stage A) provide prognostic information of downstream markers of disease. Evaluation of the utility of these continuous measures in a real-world setting is warranted.

**Clinical Trial Information:** The A4 study was submitted for registration to clinicaltrials.gov on December 6th, 2023. The study is registered with ID NCT02008357. Screening and data collection for the study began in April 2014.
