## Supplemental Table 1 for "Continuum of Core 1 Biomarkers in Preclinical Alzheimer’s Disease"

Model 1a ~ PTau217*Time + covariates*Time
Outcome	Time*PTau217	Time*E4carrier	Time*Sex	Time*Age	PTau217	E4carrier	Sex	Age	Time	(Intercept)
Entorhinal tau	0.037(0.009);p=1.39e-04	0.006(0.002);p=0.003	-0.002(0.002);p=0.355	-3.86e-04(2.23e-04);p=0.085	0.118(0.034);p=7.08e-04	0.014(0.008);p=0.087	-0.01(0.008);p=0.206	-7.51e-04(8.53e-04);p=0.379	0.031(0.015);p=0.047	1.011(0.06);p=3.62e-41
Parahippocampal tau	0.035(0.008);p=1.18e-05	0.003(0.002);p=0.061	-0.003(0.002);p=0.056	-2.42e-04(1.83e-04);p=0.187	0.039(0.023);p=0.091	0.003(0.005);p=0.51	0.002(0.005);p=0.746	-2.69e-04(5.69e-04);p=0.637	0.02(0.013);p=0.123	0.95(0.04);p=2.34e-62
Fusiform tau	0.037(0.01);p=2.52e-04	0.004(0.002);p=0.064	-0.001(0.002);p=0.544	-1.45e-04(2.37e-04);p=0.542	0.003(0.026);p=0.903	-9.52e-04(0.006);p=0.872	-0.004(0.006);p=0.546	7.35e-04(6.37e-04);p=0.25	0.01(0.016);p=0.532	0.967(0.045);p=8.79e-56
Inferior temporal tau	0.049(0.012);p=6.65e-05	0.004(0.003);p=0.091	-0.001(0.003);p=0.599	-2.61e-04(2.83e-04);p=0.359	-0.023(0.041);p=0.57	0.006(0.01);p=0.526	-0.01(0.009);p=0.275	-1.61e-04(0.001);p=0.875	0.018(0.02);p=0.367	1.04(0.072);p=1.94e-33
	Time*PTau217	Time*E4carrier	Time*cTIV	Time*Sex	Time*Age	PTau217	E4carrier	cTIV	Sex	Age	Time	(Intercept)
Entorhinal atrophy	-0.064(0.015);p=5.11e-05	-0.002(0.003);p=0.583	-0.001(0.002);p=0.637	-0.001(0.004);p=0.782	-0.001(3.57e-04);p=1.65e-04	-0.005(0.126);p=0.97	-0.077(0.029);p=0.009	-0.002(0.019);p=0.915	0.046(0.038);p=0.223	-0.011(0.003);p=6.69e-04	0.096(0.025);p=1.66e-04	3.976(0.224);p=4.89e-44
Parahippocampal atrophy	-0.054(0.009);p=1.86e-08	0.002(0.002);p=0.296	-0.001(0.001);p=0.412	-0.002(0.003);p=0.545	-7.15e-04(2.13e-04);p=9.58e-04	-0.031(0.115);p=0.788	-0.038(0.027);p=0.153	-0.021(0.017);p=0.222	-0.072(0.034);p=0.035	-0.007(0.003);p=0.014	0.052(0.015);p=6.79e-04	3.258(0.203);p=1.13e-38
Fusiform atrophy	-0.039(0.008);p=5.9e-07	0.001(0.002);p=0.454	-0.002(0.001);p=0.14	0.001(0.002);p=0.538	-4.78e-04(1.76e-04);p=0.007	0.016(0.051);p=0.749	-0.023(0.012);p=0.055	0.022(0.007);p=0.003	-0.019(0.015);p=0.211	-0.008(0.001);p=8.01e-09	0.029(0.012);p=0.021	3.236(0.09);p=7.25e-93
Inferior temporal atrophy	-0.052(0.009);p=1.21e-08	0.002(0.002);p=0.205	-0.001(0.001);p=0.398	-4.72e-04(0.002);p=0.845	-1.56e-04(2.01e-04);p=0.438	0.127(0.057);p=0.027	0.002(0.013);p=0.885	0.009(0.008);p=0.31	-0.01(0.017);p=0.545	-0.007(0.001);p=1.14e-06	0.011(0.014);p=0.433	3.18(0.101);p=2.58e-82
	Time*PTau217	Time*E4carrier	Time*EDU	Time*Sex	Age*Time	PTau217	E4carrier	EDU	Sex	Time	Age	(Intercept)
PACC	-1.647(0.43);p=1.66e-04	-0.092(0.093);p=0.323	0.013(0.017);p=0.435	0.148(0.094);p=0.118	-0.022(0.01);p=0.027	1.037(1.175);p=0.379	-0.228(0.271);p=0.4	0.227(0.047);p=2.18e-06	-1.475(0.276);p=2.27e-07	1.49(0.764);p=0.052	-0.205(0.029);p=3.02e-11	13.34(2.226);p=8.89e-09
Model 1b ~ Centiloid*Time + covariates*Time
Outcome	Time*Centiloid	Time*E4carrier	Time*Sex	Time*Age	Centiloid	E4carrier	Sex	Age	Time	(Intercept)
Entorhinal tau	8.61e-05(3.84e-05);p=0.026	0.006(0.002);p=0.009	-0.002(0.002);p=0.414	-3.35e-04(2.33e-04);p=0.152	3.97e-04(1.47e-04);p=0.008	0.009(0.008);p=0.262	-0.009(0.008);p=0.242	-5.32e-04(8.57e-04);p=0.535	0.031(0.016);p=0.054	1.001(0.061);p=2.62e-40
Parahippocampal tau	1.19e-04(3.07e-05);p=1.43e-04	0.002(0.002);p=0.215	-0.003(0.002);p=0.098	-2.72e-04(1.87e-04);p=0.147	-4.23e-05(9.78e-05);p=0.665	0.005(0.006);p=0.369	0.002(0.005);p=0.693	5.05e-05(5.7e-04);p=0.929	0.023(0.013);p=0.076	0.937(0.04);p=2.71e-61
Fusiform tau	1.51e-04(3.95e-05);p=1.84e-04	0.003(0.002);p=0.241	-9.28e-04(0.002);p=0.666	-1.99e-04(2.39e-04);p=0.407	-2.18e-05(1.09e-04);p=0.842	-5.24e-04(0.006);p=0.932	-0.004(0.006);p=0.553	7.94e-04(6.34e-04);p=0.212	0.014(0.016);p=0.387	0.965(0.045);p=9.3e-56
Inferior temporal tau	2.38e-04(4.61e-05);p=6.37e-07	0.002(0.003);p=0.462	-7.77e-04(0.003);p=0.757	-3.96e-04(2.79e-04);p=0.157	-2.95e-05(1.76e-04);p=0.867	0.006(0.01);p=0.541	-0.011(0.009);p=0.267	-2.57e-04(0.001);p=0.801	0.025(0.019);p=0.187	1.043(0.072);p=1.23e-33
	Time*cCentiloid	Time*E4carrier	Time*cTIV	Time*Sex	Time*Age	cCentiloid	E4carrier	cTIV	Sex	Age	Time	(Intercept)
Entorhinal atrophy	-1.4e-04(6.32e-05);p=0.028	-9.8e-04(0.004);p=0.781	-0.001(0.002);p=0.639	-0.001(0.004);p=0.748	-0.001(3.74e-04);p=1.05e-04	-6.32e-04(5.37e-04);p=0.241	-0.067(0.03);p=0.029	-0.001(0.019);p=0.945	0.046(0.037);p=0.223	-0.01(0.003);p=0.001	0.097(0.026);p=2.76e-04	3.954(0.222);p=4.47e-44
Parahippocampal atrophy	-1.25e-04(3.86e-05);p=0.001	0.003(0.002);p=0.183	-9.7e-04(0.001);p=0.475	-0.002(0.003);p=0.484	-8e-04(2.28e-04);p=5.7e-04	-2.16e-04(4.89e-04);p=0.659	-0.035(0.028);p=0.209	-0.021(0.017);p=0.22	-0.072(0.034);p=0.036	-0.007(0.003);p=0.014	0.052(0.016);p=0.001	3.258(0.203);p=9.6e-39
Fusiform atrophy	-1.26e-04(3.09e-05);p=6.42e-05	0.002(0.002);p=0.188	-0.001(0.001);p=0.179	8.92e-04(0.002);p=0.682	-4.79e-04(1.83e-04);p=0.01	2.18e-04(2.17e-04);p=0.317	-0.026(0.012);p=0.037	0.022(0.007);p=0.004	-0.019(0.015);p=0.221	-0.008(0.001);p=2.52e-09	0.027(0.013);p=0.036	3.243(0.09);p=3.16e-93
Inferior temporal atrophy	-1.78e-04(3.55e-05);p=1.31e-06	0.004(0.002);p=0.054	-8.93e-04(0.001);p=0.474	-0.001(0.002);p=0.675	-1.52e-04(2.09e-04);p=0.47	5.63e-04(2.44e-04);p=0.022	-0.005(0.014);p=0.737	0.008(0.008);p=0.313	-0.01(0.017);p=0.567	-0.007(0.001);p=1.07e-06	0.009(0.015);p=0.541	3.178(0.101);p=2.07e-82
	Time*cCentiloid	Time*E4carrier	Time*EDU	Time*Sex	Age*Time	cCentiloid	E4carrier	EDU	Sex	Time	Age	(Intercept)
PACC	-0.007(0.002);p=2.17e-04	-0.03(0.097);p=0.757	0.015(0.017);p=0.358	0.133(0.095);p=0.161	-0.022(0.01);p=0.034	-0.008(0.005);p=0.128	-0.076(0.279);p=0.784	0.228(0.046);p=1.59e-06	-1.459(0.273);p=2.36e-07	1.38(0.771);p=0.075	-0.19(0.029);p=2.94e-10	12.879(2.203);p=1.9e-08
Model 1c ~PTau217*Time + Centiloid*Time + covariates*Time
Outcome	Time*PTau217	Time*Centiloid	Time*E4carrier	Time*Sex	Time*Age	PTau217	Centiloid	E4carrier	Sex	Age	Time	(Intercept)
Entorhinal tau	0.035(0.011);p=0.002	1.5e-05(4.4e-05);p=0.734	0.006(0.002);p=0.005	-0.002(0.002);p=0.366	-4.02e-04(2.28e-04);p=0.079	0.095(0.038);p=0.014	2.23e-04(1.63e-04);p=0.171	0.01(0.008);p=0.21	-0.01(0.008);p=0.202	-9.04e-04(8.58e-04);p=0.294	0.032(0.016);p=0.044	1.016(0.06);p=2.09e-41
Parahippocampal tau	0.026(0.009);p=0.004	6.56e-05(3.55e-05);p=0.066	0.002(0.002);p=0.167	-0.003(0.002);p=0.074	-3.08e-04(1.84e-04);p=0.096	0.054(0.026);p=0.035	-1.41e-04(1.09e-04);p=0.195	0.005(0.005);p=0.318	0.002(0.005);p=0.755	-1.67e-04(5.73e-04);p=0.77	0.023(0.013);p=0.075	0.946(0.04);p=5e-62
Fusiform tau	0.024(0.011);p=0.036	1.02e-04(4.56e-05);p=0.027	0.003(0.002);p=0.205	-0.001(0.002);p=0.631	-2.45e-04(2.38e-04);p=0.304	0.007(0.029);p=0.802	-3.3e-05(1.22e-04);p=0.787	-5.13e-04(0.006);p=0.934	-0.004(0.006);p=0.536	7.59e-04(6.44e-04);p=0.24	0.015(0.016);p=0.368	0.966(0.045);p=2.15e-55
Inferior temporal tau	0.025(0.013);p=0.069	1.88e-04(5.35e-05);p=5.58e-04	0.002(0.003);p=0.411	-8.66e-04(0.002);p=0.729	-4.44e-04(2.79e-04);p=0.112	-0.024(0.046);p=0.602	1.86e-05(1.96e-04);p=0.925	0.006(0.01);p=0.568	-0.011(0.01);p=0.268	-1.74e-04(0.001);p=0.867	0.026(0.019);p=0.176	1.04(0.073);p=3.38e-33
	Time*PTau217	Time*cCentiloid	Time*E4carrier	Time*cTIV	Time*Sex	Time*Age	PTau217	cCentiloid	E4carrier	cTIV	Sex	Age	Time	(Intercept)
Entorhinal atrophy	-0.062(0.018);p=7.03e-04	-1.56e-05(7.1e-05);p=0.826	-0.002(0.003);p=0.625	-9.89e-04(0.002);p=0.645	-0.001(0.004);p=0.771	-0.001(3.63e-04);p=2.42e-04	0.075(0.14);p=0.592	-7.86e-04(5.98e-04);p=0.19	-0.066(0.03);p=0.032	-0.001(0.019);p=0.939	0.046(0.037);p=0.225	-0.01(0.003);p=0.001	0.096(0.025);p=2e-04	3.961(0.224);p=8.93e-44
Parahippocampal atrophy	-0.051(0.011);p=3.37e-06	-2.11e-05(4.24e-05);p=0.619	0.002(0.002);p=0.261	-0.001(0.001);p=0.425	-0.002(0.003);p=0.526	-6.98e-04(2.16e-04);p=0.001	-0.01(0.128);p=0.939	-2.09e-04(5.44e-04);p=0.701	-0.035(0.028);p=0.209	-0.02(0.017);p=0.226	-0.072(0.034);p=0.035	-0.007(0.003);p=0.017	0.051(0.015);p=8.42e-04	3.254(0.203);p=2.24e-38
Fusiform atrophy	-0.031(0.009);p=5.9e-04	-6.36e-05(3.49e-05);p=0.07	0.002(0.002);p=0.258	-0.001(0.001);p=0.158	0.001(0.002);p=0.613	-4.26e-04(1.78e-04);p=0.018	-0.008(0.057);p=0.887	2.25e-04(2.41e-04);p=0.352	-0.026(0.012);p=0.037	0.022(0.007);p=0.003	-0.019(0.015);p=0.217	-0.008(0.001);p=5.78e-09	0.027(0.012);p=0.031	3.24(0.09);p=1.5e-92
Inferior temporal atrophy	-0.039(0.01);p=1.19e-04	-9.93e-05(3.94e-05);p=0.012	0.003(0.002);p=0.07	-9.01e-04(0.001);p=0.451	-8.14e-04(0.002);p=0.733	-7.55e-05(2.02e-04);p=0.708	0.085(0.063);p=0.183	3.99e-04(2.7e-04);p=0.141	-0.004(0.014);p=0.794	0.008(0.008);p=0.325	-0.01(0.017);p=0.558	-0.007(0.001);p=5.52e-07	0.008(0.014);p=0.56	3.187(0.101);p=2.32e-82
	Time*PTau217	Time*cCentiloid	Time*E4carrier	Time*EDU	Time*Sex	Age*Time	PTau217	cCentiloid	E4carrier	EDU	Sex	Time	Age	(Intercept)
PACC	-1.155(0.489);p=0.019	-0.004(0.002);p=0.031	-0.04(0.095);p=0.672	0.015(0.017);p=0.382	0.141(0.094);p=0.134	-0.019(0.01);p=0.06	2.17(1.297);p=0.096	-0.012(0.005);p=0.034	-0.05(0.279);p=0.857	0.229(0.046);p=1.42e-06	-1.472(0.273);p=1.84e-07	1.35(0.76);p=0.077	-0.197(0.029);p=1.29e-10	13.075(2.207);p=1.26e-08
